# Clinical, molecular, and immune correlates of *Immunotherapy Response Score* in advanced urothelial carcinoma patients under atezolizumab monotherapy: Analysis of the phase 2 IMvigor210 trial

**DOI:** 10.1101/2023.04.11.23288423

**Authors:** Miriam Ferreiro-Pantín, Urbano Anido-Herranz, Yoel Z. Betancor, Víctor Cebey-López, Luis León-Mateos, Jorge García-González, Silvia Margarita García-Acuña, Natalia Fernández-Díaz, Jose M. C. Tubio, Rafael López-López, Juan Ruiz-Bañobre

## Abstract

**Background:** In the advanced urothelial carcinoma (aUC) scenario there are no consistent biomarkers to predict the benefit patients derived from immune checkpoint blockade. Recently a novel pan-tumor molecular tissue-based biomarker, the Immunotherapy Response Score (IRS), has been proposed. Herein we conducted a retrospective study to validate the prognostic and predictive utility of the IRS in aUC patients under atezolizumab monotherapy and to characterize its underline molecular and immune features in the context of the IMvigor210 phase 2 clinical trial.

**Methods:** This is a retrospective study of 261 patients with available clinical, molecular, and immune tumor data treated with atezolizumab monotherapy in the IMvigor210 phase 2 clinical trial. Efficacy endpoints were overall survival (OS), disease control rate (DCR), and overall response rate (ORR). Survival estimates were calculated by the Kaplan Meier method, and groups were compared with the log-rank test. The Cox proportional hazards regression model was used to evaluate factors independently associated with OS. Factors associated with disease control (DC) and response were tested with logistic regression in univariable and multivariable analyses. Comparisons between patient and disease characteristics were carried out using Chi-squared or Fisher exact tests. All p values were 2-sided, and those less than 0.05 were considered statistically significant.

**Results:** High IRS was significantly associated with a better OS in univariable [hazard ratio (HR)=0.49, 95% CI 0.33–0.74, p<0.001] and multivariable (HR=0.57, 95% CI 0.37–0.86, p=0.007) analyses. DCR and ORR were significantly higher among high IRS patients (DCR for high IRS vs low IRS patients: 57% vs 32%, p<0.001; ORR for high IRS vs low IRS patients: 42% vs 10%, p<0.001). High IRS patients presented a higher probability of DC and response in univariable [DC: odds ratio (OR)=2.72, 95% CI 1.54–4.81, p<0.001; Response: OR=3.92, 95% CI 2.11–7.31; p<0.001] and multivariable (DC: OR=2.38, 95% CI 1.28–4.44, p=0.006; Response: OR=3.36, 95% CI 1.68–6.69, p<0.001) analyses.

**Conclusions:** This study validates IRS as a strong independent prognostic and predictive biomarker for OS and DC/response in aUC patients treated with atezolizumab monotherapy in the IMvigor210 phase 2 clinical trial.

**Clinical Trial Registration:** NCT02108652, NCT02951767.
