## Supplementary Table 2 for "Clinical, molecular, and immune correlates of *Immunotherapy Response Score* in advanced urothelial carcinoma patients under atezolizumab monotherapy: Analysis of the phase 2 IMvigor210 trial"

### Sheet: A. BP
	ONTOLOGY	ID	Description	setSize	enrichmentScore	NES	pvalue	p.adjust	qvalue	rank	leading_edge	core_enrichment
GO:0002449	BP	GO:0002449	lymphocyte mediated immunity	233	0.648689	2.45353	7.81736e-17	3.5765e-13	3.14931e-13	1067	tags=32%, list=7%, signal=30%	PRF1/IL13RA2/C4BPB/NKG7/LAG3/KIR2DL4/CD8A/KLRD1/KLRC1/NCR1/CRTAM/GZMB/KLRC4/SLAMF7/KLRK1/CSF2RB/SLA2/TBX21/CR1L/IL4I1/CCR2/LILRB1/C1QB/RASGRP1/LILRB4/KLRC2/KLRC3/IL12RB1/C1QA/LTA/RSAD2/C1QC/IL21R/TLR8/SH2D1A/CD27/GZMM/TNF/FCGR1A/P2RX7/HAVCR2/ICAM1/FCGR3A/FCER1G/CARD9/SLAMF6/BTN3A2/SASH3/BTN3A3/CORO1A/NOD2/TRAF2/IRF7/SLAMF1/VAV1/TREM2/FUT7/IL12B/PTPRC/CD74/MYO1G/C2/TUBB4B/FOXP3/LGALS9/NCKAP1L/CD22…
GO:0042267	BP	GO:0042267	natural killer cell mediated cytotoxicity	58	0.794888	2.45041	4.72218e-11	3.27719e-08	2.88575e-08	1393	tags=52%, list=9%, signal=47%	NKG7/LAG3/KIR2DL4/KLRD1/KLRC1/NCR1/CRTAM/GZMB/KLRC4/SLAMF7/KLRK1/LILRB1/RASGRP1/KLRC2/KLRC3/SH2D1A/HAVCR2/FCGR3A/SLAMF6/CORO1A/VAV1/IL12B/TUBB4B/LGALS9/CD226/SERPINB9/ARRB2/ULBP1/PVR/TUBB
GO:0002228	BP	GO:0002228	natural killer cell mediated immunity	60	0.785857	2.4379	5.51453e-10	2.31944e-07	2.0424e-07	1393	tags=50%, list=9%, signal=46%	NKG7/LAG3/KIR2DL4/KLRD1/KLRC1/NCR1/CRTAM/GZMB/KLRC4/SLAMF7/KLRK1/LILRB1/RASGRP1/KLRC2/KLRC3/SH2D1A/HAVCR2/FCGR3A/SLAMF6/CORO1A/VAV1/IL12B/TUBB4B/LGALS9/CD226/SERPINB9/ARRB2/ULBP1/PVR/TUBB
GO:0030101	BP	GO:0030101	natural killer cell activation	67	0.753778	2.42073	8.02603e-10	3.18289e-07	2.80271e-07	997	tags=36%, list=6%, signal=34%	ZNF683/NKG7/NCR1/SLAMF7/KLRK1/CD244/RASGRP1/KLRC2/IL2RB/CD2/TOX/IL21R/HAVCR2/PTPN22/FCGR3A/CORO1A/IL15RA/SLAMF1/IL12B/PTPRC/BLOC1S3/IL15/PIK3CD/TYROBP
GO:0034341	BP	GO:0034341	response to interferon-gamma	119	0.688523	2.41605	8.22795e-11	4.96539e-08	4.3723e-08	1425	tags=36%, list=9%, signal=33%	GBP5/CCL5/FASLG/ASS1/CCL8/GBP1/CCL4/UBD/CCL18/CCL3/GBP4/NLRC5/IL12RB1/CCL4L1/STAT1/GBP6/IRF1/TNF/SOCS1/TRIM21/IFITM1/PARP9/PARP14/TXK/NMI/CXCL16/GBP3/CIITA/IL12B/CD74/LGALS9/RAB43/AIF1/WAS/MEFV/CASP1/NOS2/HCK/GBP2/BST2/IRF8/CD47/DAPK1
GO:0042269	BP	GO:0042269	regulation of natural killer cell mediated cytotoxicity	35	0.850847	2.3856	6.27805e-09	1.70862e-06	1.50453e-06	1042	tags=60%, list=6%, signal=56%	LAG3/KIR2DL4/KLRD1/KLRC1/NCR1/CRTAM/KLRC4/KLRK1/LILRB1/RASGRP1/KLRC2/KLRC3/SH2D1A/HAVCR2/SLAMF6/VAV1/IL12B/LGALS9/CD226/SERPINB9/ARRB2
GO:0072676	BP	GO:0072676	lymphocyte migration	101	0.69822	2.37958	3.7524e-10	1.73611e-07	1.52874e-07	1048	tags=30%, list=6%, signal=28%	CCL5/CXCL11/CRTAM/CXCL10/CCL8/KLRK1/SPNS2/CCL4/TBX21/CCL18/CCR2/CCL3/CCL4L1/ITGB7/ITGAL/ICAM1/ZAP70/CXCL13/HSD3B7/FUT4/CD200R1/SPN/DOCK8/CXCL16/FUT7/MYO1G/AIF1/GBA/PIK3CD/IL27RA
GO:0071346	BP	GO:0071346	cellular response to interferon-gamma	100	0.700134	2.37498	1.1749e-09	4.29149e-07	3.77889e-07	1425	tags=35%, list=9%, signal=32%	GBP5/CCL5/FASLG/ASS1/CCL8/GBP1/CCL4/CCL18/CCL3/GBP4/NLRC5/IL12RB1/CCL4L1/STAT1/GBP6/IRF1/TNF/SOCS1/PARP9/PARP14/TXK/NMI/GBP3/IL12B/LGALS9/RAB43/AIF1/WAS/CASP1/NOS2/HCK/GBP2/IRF8/CD47/DAPK1
GO:0032609	BP	GO:0032609	interferon-gamma production	95	0.696636	2.35315	1.69602e-09	5.68974e-07	5.01013e-07	1424	tags=38%, list=9%, signal=35%	CRTAM/KLRK1/CD274/CD244/CCR2/LILRB1/RASGRP1/LILRB4/IL12RB1/LTA/PDCD1LG2/CD2/TLR8/CD3E/IL12RB2/TNF/HAVCR2/PTPN22/SLAMF6/BTN3A2/SASH3/ISG15/NOD2/SLAMF1/TXK/BTN3A1/IL12B/FOXP3/LGALS9/CD226/IL10/IL27RA/NR1H4/IRF8/LAPTM5/CD47
GO:0032649	BP	GO:0032649	regulation of interferon-gamma production	95	0.696636	2.35315	1.69602e-09	5.68974e-07	5.01013e-07	1424	tags=38%, list=9%, signal=35%	CRTAM/KLRK1/CD274/CD244/CCR2/LILRB1/RASGRP1/LILRB4/IL12RB1/LTA/PDCD1LG2/CD2/TLR8/CD3E/IL12RB2/TNF/HAVCR2/PTPN22/SLAMF6/BTN3A2/SASH3/ISG15/NOD2/SLAMF1/TXK/BTN3A1/IL12B/FOXP3/LGALS9/CD226/IL10/IL27RA/NR1H4/IRF8/LAPTM5/CD47
GO:0045088	BP	GO:0045088	regulation of innate immune response	198	0.631671	2.34918	8.35501e-14	2.31935e-10	2.04232e-10	1349	tags=30%, list=8%, signal=28%	GBP5/LAG3/KIR2DL4/KLRD1/CCL5/KLRC1/NCR1/CRTAM/KLRC4/KLRK1/FFAR2/APOE/CLEC6A/LILRB1/NLRC5/RASGRP1/KLRC2/KLRC3/SLAMF8/PYHIN1/IRF1/TLR8/ZBP1/SH2D1A/SOCS1/HAVCR2/NCF1/PTPN22/IFI35/TRIM21/CARD9/SLAMF6/PARP9/ISG15/PARP14/NOD2/TRIM6/IRF7/VAV1/TXK/SAMHD1/NMI/TREM2/NLRC3/IL12B/LGALS9/CD226/SERPINB9/BIRC3/TYROBP/ARRB2/HCK/TREX1/LYN/PVR/SPI1/ADAR/GRN/ZNFX1
GO:0002443	BP	GO:0002443	leukocyte mediated immunity	312	0.604058	2.34262	5.96349e-18	4.13866e-14	3.64432e-14	1443	tags=31%, list=9%, signal=29%	PRF1/IL13RA2/C4BPB/NKG7/LAG3/KIR2DL4/CD8A/KLRD1/KLRC1/NCR1/CRTAM/GZMB/KLRC4/SLAMF7/KLRK1/CSF2RB/SLA2/TBX21/CR1L/IL4I1/CCR2/LILRB1/CCL3/C1QB/RASGRP1/LILRB4/KLRC2/KLRC3/IL12RB1/C1QA/LTA/RSAD2/C1QC/IL21R/TLR8/SH2D1A/CD27/GZMM/TNF/FCGR1A/P2RX7/HAVCR2/ICAM1/FCGR3A/FCER1G/CARD9/SLAMF6/BTN3A2/SASH3/BTN3A3/CORO1A/ITGB2/NOD2/TRAF2/IRF7/CD84/SLAMF1/VAV1/TREM2/FUT7/IL12B/PTPRC/CD74/MYO1G/C2/SCIMP/TUBB4B/FOX…
GO:0050777	BP	GO:0050777	negative regulation of immune response	149	0.652506	2.33448	9.05773e-12	9.0427e-09	7.9626e-09	1966	tags=41%, list=12%, signal=36%	IL13RA2/C4BPB/ENPP3/KIR2DL4/KLRD1/KLRC1/PDCD1/TBX21/CR1L/IL4I1/CCR2/LILRB1/NLRC5/LILRB4/SLAMF8/CTLA4/HAVCR2/TRIM21/ISG15/PARP14/NOD2/FGL2/CD84/SLAMF1/SAMHD1/NMI/TREM2/NLRC3/IL12B/PTPRC/FOXP3/LGALS9/NCKAP1L/HMOX1/IL10/ANXA1/SERPINB9/JAK3/ARRB2/IL27RA/PSMB4/RHBDF2/SAMSN1/HCK/CD300A/PLK2/TREX1/LYN/SPI1/ADAR/GRN/RPS19/ZBTB7B/STAT2/DUSP22/SYK/MKRN2/NR1H3/CD55/CD96/OAS3
GO:0002698	BP	GO:0002698	negative regulation of immune effector process	94	0.689983	2.33273	3.54144e-09	1.06859e-06	9.40953e-07	1651	tags=40%, list=10%, signal=37%	IL13RA2/C4BPB/ENPP3/KIR2DL4/KLRD1/KLRC1/TBX21/CR1L/IL4I1/CCR2/LILRB1/LILRB4/SLAMF8/TNF/HAVCR2/NOD2/FGL2/CD84/SLAMF1/PTPRC/FOXP3/LGALS9/NCKAP1L/HMOX1/IL10/ANXA1/SERPINB9/JAK3/ARRB2/CD300A/SPI1/GRN/BST2/CD47/FCRL3/RPS19/ZBTB7B/DUSP22
GO:0002704	BP	GO:0002704	negative regulation of leukocyte mediated immunity	58	0.75133	2.31613	1.58252e-08	3.72296e-06	3.27827e-06	1358	tags=45%, list=8%, signal=41%	IL13RA2/C4BPB/KIR2DL4/KLRD1/KLRC1/TBX21/CR1L/IL4I1/CCR2/LILRB1/LILRB4/HAVCR2/NOD2/CD84/SLAMF1/PTPRC/FOXP3/LGALS9/NCKAP1L/HMOX1/SERPINB9/JAK3/ARRB2/CD300A/SPI1/BST2
GO:0002250	BP	GO:0002250	adaptive immune response	350	0.59378	2.31445	2.81128e-18	3.90206e-14	3.43598e-14	1330	tags=33%, list=8%, signal=31%	PRF1/IL13RA2/C4BPB/ZNF683/LAG3/CD8A/KLRD1/KLRC1/PDCD1/SLAMF7/KLRK1/CD274/CD244/CSF2RB/SLA2/CD7/TBX21/CR1L/IL4I1/EOMES/CCR2/TAP1/CLEC6A/LILRB1/C1QB/LILRB4/KLRC2/IL12RB1/C1QA/LAX1/LTA/PDCD1LG2/RSAD2/C1QC/IL21R/IRF1/TLR8/IRF4/TNFSF13B/SH2D1A/CD27/TRAT1/GZMM/TNF/FCGR1A/TNFRSF17/CTLA4/TAP2/P2RX7/HAVCR2/CTSS/ICAM1/ZAP70/FCGR3A/CXCL13/FCER1G/CARD9/SLAMF6/MICB/BTN3A2/SASH3/ITK/BTN3A3/MCOLN2/CD6/NOD2/TRAF…
GO:0032729	BP	GO:0032729	positive regulation of interferon-gamma production	66	0.721252	2.31016	1.88076e-07	3.03546e-05	2.67289e-05	800	tags=38%, list=5%, signal=36%	CRTAM/KLRK1/CD244/CCR2/LILRB1/RASGRP1/IL12RB1/LTA/CD2/TLR8/CD3E/IL12RB2/TNF/HAVCR2/PTPN22/SLAMF6/BTN3A2/SASH3/ISG15/SLAMF1/TXK/BTN3A1/IL12B/LGALS9/CD226
GO:0002715	BP	GO:0002715	regulation of natural killer cell mediated immunity	38	0.80681	2.30184	1.15839e-07	1.985e-05	1.7479e-05	1042	tags=55%, list=6%, signal=52%	LAG3/KIR2DL4/KLRD1/KLRC1/NCR1/CRTAM/KLRC4/KLRK1/LILRB1/RASGRP1/KLRC2/KLRC3/SH2D1A/HAVCR2/SLAMF6/VAV1/IL12B/LGALS9/CD226/SERPINB9/ARRB2
GO:0002460	BP	GO:0002460	adaptive immune response based on somatic recombination of immune receptors built from immunoglobulin superfamily domains	242	0.598252	2.2742	4.51829e-13	8.95912e-10	7.889e-10	1067	tags=28%, list=7%, signal=27%	PRF1/IL13RA2/C4BPB/CD8A/KLRD1/KLRC1/CD274/CSF2RB/SLA2/TBX21/CR1L/IL4I1/CCR2/CLEC6A/LILRB1/C1QB/LILRB4/IL12RB1/C1QA/LTA/RSAD2/C1QC/IL21R/TLR8/IRF4/TNFSF13B/CD27/GZMM/TNF/FCGR1A/P2RX7/HAVCR2/ICAM1/FCGR3A/CXCL13/FCER1G/CARD9/SLAMF6/BTN3A2/SASH3/BTN3A3/NOD2/TRAF2/IRF7/SPN/SLAMF1/TREM2/FUT7/CD80/IL12B/PTPRC/CD74/MYO1G/C2/FOXP3/NCKAP1L/CD226/IL10/ANXA1/WAS/MYD88/CD4/IL18BP/JAK3/RELB/NFKB2/IL27RA/TNFRSF…
GO:0045089	BP	GO:0045089	positive regulation of innate immune response	118	0.644427	2.26246	3.96757e-09	1.1717e-06	1.03175e-06	1349	tags=31%, list=8%, signal=29%	GBP5/LAG3/KIR2DL4/KLRD1/CCL5/CRTAM/KLRC4/KLRK1/FFAR2/CLEC6A/NLRC5/RASGRP1/KLRC2/KLRC3/PYHIN1/TLR8/ZBP1/SH2D1A/HAVCR2/IFI35/CARD9/SLAMF6/PARP9/NOD2/TRIM6/IRF7/VAV1/TXK/NMI/IL12B/CD226/TYROBP/HCK/LYN/PVR/SPI1/ZNFX1
GO:0001909	BP	GO:0001909	leukocyte mediated cytotoxicity	105	0.655789	2.24988	4.65867e-08	9.37136e-06	8.252e-06	1393	tags=41%, list=9%, signal=38%	PRF1/NKG7/LAG3/KIR2DL4/KLRD1/KLRC1/NCR1/CRTAM/GZMB/KLRC4/SLAMF7/KLRK1/LILRB1/RASGRP1/KLRC2/KLRC3/IL12RB1/SH2D1A/GZMM/FCGR1A/P2RX7/HAVCR2/ICAM1/FCGR3A/SLAMF6/CORO1A/VAV1/IL12B/PTPRC/TUBB4B/LGALS9/NCKAP1L/CD226/MYD88/SERPINB9/TYROBP/ARRB2/NOS2/ULBP1/PVR/SPI1/B2M/TUBB
GO:0002707	BP	GO:0002707	negative regulation of lymphocyte mediated immunity	46	0.764526	2.2386	1.33935e-07	2.2671e-05	1.99631e-05	1042	tags=39%, list=6%, signal=37%	C4BPB/KIR2DL4/KLRD1/KLRC1/TBX21/CR1L/IL4I1/LILRB1/LILRB4/HAVCR2/NOD2/SLAMF1/PTPRC/FOXP3/LGALS9/NCKAP1L/SERPINB9/ARRB2
GO:0002706	BP	GO:0002706	regulation of lymphocyte mediated immunity	145	0.614568	2.21272	7.56817e-09	2.02012e-06	1.77883e-06	1067	tags=31%, list=7%, signal=29%	C4BPB/LAG3/KIR2DL4/KLRD1/KLRC1/NCR1/CRTAM/KLRC4/KLRK1/TBX21/CR1L/IL4I1/CCR2/LILRB1/RASGRP1/LILRB4/KLRC2/KLRC3/IL12RB1/LTA/RSAD2/SH2D1A/TNF/P2RX7/HAVCR2/SLAMF6/SASH3/NOD2/TRAF2/SLAMF1/VAV1/TREM2/FUT7/IL12B/PTPRC/FOXP3/LGALS9/NCKAP1L/CD226/IL10/WAS/SERPINB9/ARRB2/IL27RA/TNFRSF1B
GO:0051607	BP	GO:0051607	defense response to virus	237	0.580235	2.21135	3.89069e-12	4.50023e-09	3.9627e-09	2014	tags=31%, list=12%, signal=28%	PRF1/DMBT1/CXCL9/APOBEC3A/CXCL10/GBP1/LILRB1/NLRC5/IL12RB1/STAT1/RSAD2/APOBEC3B/IRF1/TLR8/ZBP1/IFIT2/IFIT3/PTPN22/TRIM21/CARD9/IFITM1/PARP9/MICB/IRF5/ADARB1/ISG15/IFIT5/IFIH1/TRIM6/IRF7/ISG20/FGL2/SLFN13/SLFN11/DTX3L/SAMHD1/APOBEC3F/GBP3/MAP3K14/IL12B/PTPRC/APOBEC3G/IRF9/IFI6/FOXP3/MX1/MYD88/BIRC3/IL15/EXOSC5/TRIM22/TREX1/ADAR/ZNFX1/BST2/NCBP1/ITGAX/DDX58/DDX60/APOBEC3D/STAT2/TSPAN32/MLKL/HERC5/T…
GO:0140546	BP	GO:0140546	defense response to symbiont	237	0.580235	2.21135	3.89069e-12	4.50023e-09	3.9627e-09	2014	tags=31%, list=12%, signal=28%	PRF1/DMBT1/CXCL9/APOBEC3A/CXCL10/GBP1/LILRB1/NLRC5/IL12RB1/STAT1/RSAD2/APOBEC3B/IRF1/TLR8/ZBP1/IFIT2/IFIT3/PTPN22/TRIM21/CARD9/IFITM1/PARP9/MICB/IRF5/ADARB1/ISG15/IFIT5/IFIH1/TRIM6/IRF7/ISG20/FGL2/SLFN13/SLFN11/DTX3L/SAMHD1/APOBEC3F/GBP3/MAP3K14/IL12B/PTPRC/APOBEC3G/IRF9/IFI6/FOXP3/MX1/MYD88/BIRC3/IL15/EXOSC5/TRIM22/TREX1/ADAR/ZNFX1/BST2/NCBP1/ITGAX/DDX58/DDX60/APOBEC3D/STAT2/TSPAN32/MLKL/HERC5/T…
GO:0048247	BP	GO:0048247	lymphocyte chemotaxis	52	0.73722	2.19874	5.54464e-07	7.39997e-05	6.51608e-05	1237	tags=29%, list=8%, signal=27%	CCL5/CXCL11/CXCL10/CCL8/KLRK1/CCL4/CCL18/CCR2/CCL3/CCL4L1/CXCL13/HSD3B7/CXCL16/PIK3CD/TNFSF14
GO:0042098	BP	GO:0042098	T cell proliferation	170	0.601248	2.19345	9.31617e-10	3.55005e-07	3.12602e-07	1239	tags=32%, list=8%, signal=30%	PLA2G2D/CCL5/CRTAM/CD274/IL4I1/CCR2/LILRB1/RASGRP1/LILRB4/IL12RB1/PDCD1LG2/IRF1/TNFSF13B/CD3E/CTLA4/P2RX7/CCDC88B/HAVCR2/ZAP70/PTPN22/SASH3/CORO1A/CD6/PSMB10/SPN/SLAMF1/IDO1/RASAL3/DOCK8/BTN3A1/TNFRSF4/CD80/IL12B/PTPRC/SPTA1/FOXP3/LGALS9/NCKAP1L/IL10/AIF1/RAC2/ANXA1/DOCK2/IL2RA/CCND3/JAK3/IL15/LILRB2/IL27RA/CTPS1/TNFRSF1B/ERBB2/BTN2A2/TNFSF14/BAX
GO:0001906	BP	GO:0001906	cell killing	129	0.620162	2.17883	1.9204e-08	4.3697e-06	3.84776e-06	1393	tags=37%, list=9%, signal=34%	PRF1/GNLY/NKG7/LAG3/KIR2DL4/KLRD1/KLRC1/NCR1/CRTAM/GZMB/KLRC4/SLAMF7/KLRK1/HAMP/CR1L/LILRB1/RASGRP1/KLRC2/KLRC3/IL12RB1/LYZ/SH2D1A/GZMM/FCGR1A/P2RX7/HAVCR2/ICAM1/FCGR3A/PGLYRP4/SLAMF6/CORO1A/VAV1/IL12B/PTPRC/TUBB4B/LGALS9/NCKAP1L/CD226/MYD88/SERPINB9/TYROBP/ARRB2/NOS2/ULBP1/PVR/SPI1/B2M/TUBB
GO:0002703	BP	GO:0002703	regulation of leukocyte mediated immunity	202	0.5833	2.17849	1.00752e-10	5.82684e-08	5.13085e-08	1358	tags=31%, list=8%, signal=28%	IL13RA2/C4BPB/LAG3/KIR2DL4/KLRD1/KLRC1/NCR1/CRTAM/KLRC4/KLRK1/TBX21/CR1L/IL4I1/CCR2/LILRB1/RASGRP1/LILRB4/KLRC2/KLRC3/IL12RB1/LTA/RSAD2/SH2D1A/TNF/P2RX7/HAVCR2/ICAM1/SLAMF6/SASH3/ITGB2/NOD2/TRAF2/CD84/SLAMF1/VAV1/TREM2/FUT7/IL12B/PTPRC/SCIMP/FOXP3/LGALS9/NCKAP1L/HMOX1/CD226/IL10/RAC2/WAS/SERPINB9/JAK3/TYROBP/ARRB2/IL27RA/TNFRSF1B/NOS2/CD300A/LYN/PVR/SPI1/BTK/B2M/BST2
GO:0002695	BP	GO:0002695	negative regulation of leukocyte activation	158	0.602372	2.176	5.49836e-09	1.55749e-06	1.37146e-06	1720	tags=36%, list=11%, signal=33%	IL13RA2/ENPP3/LAG3/PLA2G2D/CRTAM/CD274/TBX21/IL4I1/CCR2/LILRB1/LILRB4/IL31RA/LAX1/PDCD1LG2/IRF1/CST7/TIGIT/CD300LF/CTLA4/SOCS1/HAVCR2/PTPN22/TBC1D10C/FGL2/SPN/CD84/IDO1/CD80/RUNX3/PTPRC/CD74/FOXP3/LGALS9/NCKAP1L/HMOX1/IL10/ANXA1/IL2RA/DUSP3/JAK3/TYROBP/LILRB2/TNFAIP8L2/SAMSN1/ERBB2/CD300A/BTN2A2/LYN/SPI1/BTK/GRN/LAPTM5/CD86/ZBTB7B/DUSP22/TSPAN32/LDLR
GO:0002833	BP	GO:0002833	positive regulation of response to biotic stimulus	143	0.606242	2.17548	9.60172e-09	2.41623e-06	2.12762e-06	1349	tags=29%, list=8%, signal=27%	GBP5/LAG3/KIR2DL4/KLRD1/CCL5/CRTAM/KLRC4/KLRK1/FFAR2/CD274/CLEC6A/NLRC5/RASGRP1/KLRC2/KLRC3/PYHIN1/TLR8/ZBP1/SH2D1A/HAVCR2/IFI35/CARD9/SLAMF6/PARP9/NOD2/TRIM6/IRF7/VAV1/TXK/NMI/IL12B/EMILIN2/SCIMP/CD226/TYROBP/HCK/LYN/PVR/SPI1/GRN/ZNFX1
GO:0045824	BP	GO:0045824	negative regulation of innate immune response	61	0.690099	2.16119	1.74007e-06	0.00019636	0.000172906	2700	tags=51%, list=17%, signal=43%	KIR2DL4/KLRD1/KLRC1/LILRB1/NLRC5/SLAMF8/HAVCR2/TRIM21/ISG15/PARP14/SAMHD1/NMI/NLRC3/LGALS9/SERPINB9/ARRB2/TREX1/ADAR/GRN/RPS19/STAT2/NR1H3/CD96/OAS3/CACTIN/USP18/IFI16/VSIG4/TTLL12/NR1H2/DHX58
GO:0002823	BP	GO:0002823	negative regulation of adaptive immune response based on somatic recombination of immune receptors built from immunoglobulin superfamily domains	46	0.738041	2.16105	1.10929e-06	0.000132214	0.000116422	1048	tags=35%, list=6%, signal=33%	C4BPB/KLRD1/KLRC1/TBX21/CR1L/IL4I1/LILRB1/LILRB4/HAVCR2/NOD2/SLAMF1/PTPRC/FOXP3/NCKAP1L/JAK3/IL27RA
GO:0002820	BP	GO:0002820	negative regulation of adaptive immune response	50	0.732608	2.16006	1.41663e-06	0.000163857	0.000144286	1071	tags=34%, list=7%, signal=32%	C4BPB/KLRD1/KLRC1/TBX21/CR1L/IL4I1/LILRB1/LILRB4/HAVCR2/NOD2/SLAMF1/PTPRC/FOXP3/NCKAP1L/JAK3/IL27RA/SAMSN1
GO:0072678	BP	GO:0072678	T cell migration	60	0.696179	2.1597	2.91825e-06	0.000306858	0.000270205	1237	tags=32%, list=8%, signal=29%	CCL5/CXCL11/CXCL10/CCR2/CCL3/ITGB7/ITGAL/ICAM1/ZAP70/CXCL13/CD200R1/SPN/DOCK8/CXCL16/MYO1G/AIF1/PIK3CD/IL27RA/TNFSF14
GO:0042110	BP	GO:0042110	T cell activation	422	0.54363	2.15718	1.03069e-16	3.5765e-13	3.14931e-13	1740	tags=32%, list=11%, signal=30%	ZNF683/NKG7/LAG3/PLA2G2D/CD8A/CCL5/KLRC1/CRTAM/SLAMF7/KLRK1/CD274/SLA2/CD7/TBX21/IL4I1/EOMES/CCR2/LILRB1/RASGRP1/LILRB4/IL12RB1/LAX1/CD3G/PDCD1LG2/CD2/RSAD2/TOX/IRF1/IRF4/TIGIT/TNFSF13B/CD3E/CD27/ITGAL/CTLA4/CYP26B1/SOCS1/P2RX7/CCDC88B/HAVCR2/SIRPG/ICAM1/ZAP70/PTPN22/CD3D/FCER1G/SLAMF6/MICB/SASH3/ITK/LCK/ICOS/CORO1A/CD6/PSMB10/NOD2/CLEC4E/XBP1/LCP1/FGL2/SPN/CD84/SLAMF1/IDO1/THEMIS/VAV1/CD48/CTSL/…
GO:0045954	BP	GO:0045954	positive regulation of natural killer cell mediated cytotoxicity	20	0.859247	2.15473	3.69176e-06	0.000366012	0.000322293	800	tags=65%, list=5%, signal=62%	LAG3/KLRD1/CRTAM/KLRC4/KLRK1/RASGRP1/KLRC2/KLRC3/SH2D1A/SLAMF6/VAV1/IL12B/CD226
GO:0031341	BP	GO:0031341	regulation of cell killing	80	0.656838	2.1544	1.3702e-06	0.000159818	0.000140728	1330	tags=41%, list=8%, signal=38%	PRF1/LAG3/KIR2DL4/KLRD1/KLRC1/NCR1/CRTAM/KLRC4/KLRK1/CR1L/LILRB1/RASGRP1/KLRC2/KLRC3/IL12RB1/SH2D1A/P2RX7/HAVCR2/ICAM1/SLAMF6/VAV1/IL12B/PTPRC/LGALS9/NCKAP1L/CD226/SERPINB9/TYROBP/ARRB2/NOS2/PVR/SPI1/B2M
GO:2000108	BP	GO:2000108	positive regulation of leukocyte apoptotic process	24	0.828721	2.14834	6.21748e-06	0.000579186	0.000510005	1478	tags=54%, list=9%, signal=49%	CCL5/PDCD1/CD274/P2RX7/CDKN2A/IDO1/LGALS9/IL10/ANXA1/PIK3CD/LYN/BAX/PRELID1
GO:0042129	BP	GO:0042129	regulation of T cell proliferation	140	0.600892	2.14705	6.92014e-08	1.28327e-05	1.12999e-05	1096	tags=31%, list=7%, signal=29%	PLA2G2D/CCL5/CRTAM/CD274/IL4I1/CCR2/LILRB1/LILRB4/IL12RB1/PDCD1LG2/IRF1/TNFSF13B/CD3E/CTLA4/CCDC88B/HAVCR2/ZAP70/PTPN22/SASH3/CORO1A/CD6/SPN/SLAMF1/IDO1/RASAL3/CD80/IL12B/PTPRC/SPTA1/FOXP3/LGALS9/NCKAP1L/IL10/AIF1/RAC2/ANXA1/IL2RA/JAK3/IL15/LILRB2/IL27RA/TNFRSF1B/ERBB2
GO:0019724	BP	GO:0019724	B cell mediated immunity	107	0.623183	2.14289	2.30385e-07	3.63381e-05	3.19977e-05	1330	tags=30%, list=8%, signal=28%	IL13RA2/C4BPB/CSF2RB/SLA2/TBX21/CR1L/C1QB/C1QA/LTA/C1QC/IL21R/TLR8/CD27/TNF/FCGR1A/FCGR3A/FCER1G/CARD9/NOD2/IRF7/TREM2/PTPRC/CD74/C2/FOXP3/CD226/IL10/MYD88/IL27RA/TREX1/BTK/B2M
GO:1990266	BP	GO:1990266	neutrophil migration	109	0.6219	2.13991	2.70278e-07	4.12248e-05	3.63007e-05	971	tags=24%, list=6%, signal=23%	CXCL9/CCL5/CXCL11/CXCL10/CCL8/CCL4/CCL18/CCL3/SLAMF8/CCL4L1/CXCL13/FCER1G/MCOLN2/FUT4/ITGB2/NOD2/VAV1/CXCL5/FUT7/CD74/RHOH/NCKAP1L/RAC2/MYD88/MPP1/PIK3CD
GO:0045066	BP	GO:0045066	regulatory T cell differentiation	27	0.808257	2.13214	6.12353e-06	0.000574288	0.000505692	1216	tags=48%, list=7%, signal=45%	LAG3/PLA2G2D/IL4I1/LILRB4/TOX/IRF1/CTLA4/SOCS1/FUT7/FOXP3/LGALS9/LILRB2/BTN2A2
GO:0006968	BP	GO:0006968	cellular defense response	43	0.734909	2.13153	5.0135e-06	0.000486625	0.0004285	1031	tags=40%, list=6%, signal=37%	PRF1/CXCL9/GNLY/KIR2DL4/NCR1/CCR2/CCR5/KLRC2/KLRC3/SH2D1A/TRAT1/NCF1/ITK/SPN/LSP1/TYROBP/LILRB2
GO:0042102	BP	GO:0042102	positive regulation of T cell proliferation	84	0.641278	2.12759	6.83514e-06	0.000628289	0.000553244	1048	tags=36%, list=6%, signal=34%	CCL5/CD274/CCR2/IL12RB1/PDCD1LG2/TNFSF13B/CD3E/CCDC88B/HAVCR2/ZAP70/PTPN22/SASH3/CORO1A/CD6/SLAMF1/RASAL3/CD80/IL12B/PTPRC/SPTA1/FOXP3/LGALS9/NCKAP1L/AIF1/ANXA1/IL2RA/JAK3/IL15/LILRB2/IL27RA
GO:0002534	BP	GO:0002534	cytokine production involved in inflammatory response	46	0.725348	2.12389	2.98006e-06	0.000308681	0.000271811	1089	tags=30%, list=7%, signal=28%	NLRP7/GBP5/LILRB4/TNF/CARD9/ABCD2/CD6/NOD2/TREM2/NLRC3/ABCD1/MEFV/MYD88/NOS2
GO:1900015	BP	GO:1900015	regulation of cytokine production involved in inflammatory response	46	0.725348	2.12389	2.98006e-06	0.000308681	0.000271811	1089	tags=30%, list=7%, signal=28%	NLRP7/GBP5/LILRB4/TNF/CARD9/ABCD2/CD6/NOD2/TREM2/NLRC3/ABCD1/MEFV/MYD88/NOS2
GO:0046631	BP	GO:0046631	alpha-beta T cell activation	136	0.596344	2.11882	2.11855e-07	3.37993e-05	2.97622e-05	1740	tags=35%, list=11%, signal=31%	ZNF683/NKG7/PLA2G2D/CRTAM/CD274/TBX21/EOMES/CCR2/LILRB1/LILRB4/IL12RB1/RSAD2/TOX/IRF1/IRF4/CD3E/SOCS1/ZAP70/PTPN22/SLAMF6/SASH3/ITK/SPN/CTSL/RASAL3/FUT7/CD80/IL12B/RUNX3/PTPRC/FOXP3/LGALS9/NCKAP1L/ANXA1/DOCK2/JAK3/IL15/RELB/CD300A/CD83/STOML2/CD86/ZBTB7B/SYK/NFKBID/GPR18/LY9
GO:0036037	BP	GO:0036037	CD8-positive, alpha-beta T cell activation	23	0.82054	2.10749	2.66654e-05	0.0019687	0.00173355	797	tags=48%, list=5%, signal=46%	CRTAM/CD274/EOMES/LILRB1/LILRB4/TOX/IRF1/SOCS1/PTPN22/RUNX3/NCKAP1L
GO:0001910	BP	GO:0001910	regulation of leukocyte mediated cytotoxicity	69	0.655811	2.10493	1.27158e-05	0.00109625	0.000965306	1330	tags=45%, list=8%, signal=41%	LAG3/KIR2DL4/KLRD1/KLRC1/NCR1/CRTAM/KLRC4/KLRK1/LILRB1/RASGRP1/KLRC2/KLRC3/IL12RB1/SH2D1A/P2RX7/HAVCR2/ICAM1/SLAMF6/VAV1/IL12B/PTPRC/LGALS9/NCKAP1L/CD226/SERPINB9/TYROBP/ARRB2/NOS2/PVR/SPI1/B2M
GO:0002831	BP	GO:0002831	regulation of response to biotic stimulus	293	0.54459	2.10437	3.40446e-11	2.48705e-08	2.18998e-08	2258	tags=34%, list=14%, signal=30%	GBP5/LAG3/KIR2DL4/KLRD1/CCL5/KLRC1/NCR1/CRTAM/KLRC4/KLRK1/FFAR2/CD274/APOE/IL4I1/CLEC6A/LILRB1/NLRC5/RASGRP1/KLRC2/KLRC3/IL12RB1/SLAMF8/STAT1/PYHIN1/IRF1/TLR8/ZBP1/SH2D1A/SOCS1/HAVCR2/NCF1/PTPN22/IFI35/TRIM21/CARD9/SLAMF6/PARP9/MICB/ISG15/PARP14/NOD2/TRIM6/IRF7/FGL2/DTX3L/VAV1/TXK/OPTN/SAMHD1/APOBEC3F/NMI/TREM2/NLRC3/IL12B/EMILIN2/SCIMP/APOBEC3G/FOXP3/LGALS9/CD226/CARD16/SERPINB9/BIRC3/IL15/TYROB…
GO:0002710	BP	GO:0002710	negative regulation of T cell mediated immunity	22	0.821903	2.1013	7.99627e-05	0.00464386	0.00408918	797	tags=50%, list=5%, signal=48%	KLRD1/KLRC1/TBX21/IL4I1/LILRB1/LILRB4/NOD2/SLAMF1/PTPRC/FOXP3/NCKAP1L
GO:0016064	BP	GO:0016064	immunoglobulin mediated immune response	106	0.613068	2.10128	1.30852e-06	0.000153918	0.000135533	1330	tags=29%, list=8%, signal=27%	IL13RA2/C4BPB/CSF2RB/TBX21/CR1L/C1QB/C1QA/LTA/C1QC/IL21R/TLR8/CD27/TNF/FCGR1A/FCGR3A/FCER1G/CARD9/NOD2/IRF7/TREM2/PTPRC/CD74/C2/FOXP3/CD226/IL10/MYD88/IL27RA/TREX1/BTK/B2M
GO:0002717	BP	GO:0002717	positive regulation of natural killer cell mediated immunity	23	0.81806	2.10112	3.36367e-05	0.0024114	0.00212337	800	tags=61%, list=5%, signal=58%	LAG3/KIR2DL4/KLRD1/CRTAM/KLRC4/KLRK1/RASGRP1/KLRC2/KLRC3/SH2D1A/SLAMF6/VAV1/IL12B/CD226
GO:0001562	BP	GO:0001562	response to protozoan	21	0.824972	2.0934	1.75125e-05	0.00142148	0.00125169	1672	tags=57%, list=10%, signal=51%	NKG7/BATF2/GBP4/GBP6/IRF4/CCDC88B/IL12B/IL10/MYD88/GBP2/IRF8/TSPAN32
GO:1903038	BP	GO:1903038	negative regulation of leukocyte cell-cell adhesion	110	0.612191	2.09325	6.68347e-07	8.75156e-05	7.70624e-05	1216	tags=34%, list=7%, signal=31%	LAG3/PLA2G2D/CRTAM/ASS1/CD274/TBX21/IL4I1/LILRB1/LILRB4/LAX1/PDCD1LG2/IRF1/TIGIT/CTLA4/SOCS1/HAVCR2/PTPN22/CCL28/FGL2/SPN/IDO1/CD80/RUNX3/CD74/FOXP3/LGALS9/NCKAP1L/IL10/ANXA1/IL2RA/DUSP3/JAK3/LILRB2/TNFAIP8L2/ERBB2/CD300A/BTN2A2
GO:0002429	BP	GO:0002429	immune response-activating cell surface receptor signaling pathway	199	0.562783	2.09151	2.93968e-09	9.06727e-07	7.98423e-07	2334	tags=41%, list=14%, signal=35%	CD8A/KLRD1/KLRC4/GBP1/KLRK1/FFAR2/SLA2/CD38/CLEC6A/LILRB4/KLRC2/KLRC3/LAX1/CD247/SH2D1A/UBASH3A/TRAT1/CTLA4/PVRIG/ZAP70/FPR3/PTPN22/FCER1G/MICB/BTN3A2/ITK/LCK/CMKLR1/BTN3A3/LCP2/THEMIS/VAV1/TXK/BTN3A1/GPLD1/LIMK1/PTPRC/MYO1G/FOXP3/NCKAP1L/CD226/THEMIS2/NFAM1/CD8B/DUSP3/PIK3CD/IKBKG/TYROBP/BLNK/HCK/CD300A/LIME1/BTN2A2/LYN/BAX/CD79A/BTK/NFATC2/LAPTM5/CD47/EZR/FCRL3/STOML2/DUSP22/SYK/NFKBID/PTPRJ/CS…
GO:0002757	BP	GO:0002757	immune response-activating signal transduction	199	0.562783	2.09151	2.93968e-09	9.06727e-07	7.98423e-07	2334	tags=41%, list=14%, signal=35%	CD8A/KLRD1/KLRC4/GBP1/KLRK1/FFAR2/SLA2/CD38/CLEC6A/LILRB4/KLRC2/KLRC3/LAX1/CD247/SH2D1A/UBASH3A/TRAT1/CTLA4/PVRIG/ZAP70/FPR3/PTPN22/FCER1G/MICB/BTN3A2/ITK/LCK/CMKLR1/BTN3A3/LCP2/THEMIS/VAV1/TXK/BTN3A1/GPLD1/LIMK1/PTPRC/MYO1G/FOXP3/NCKAP1L/CD226/THEMIS2/NFAM1/CD8B/DUSP3/PIK3CD/IKBKG/TYROBP/BLNK/HCK/CD300A/LIME1/BTN2A2/LYN/BAX/CD79A/BTK/NFATC2/LAPTM5/CD47/EZR/FCRL3/STOML2/DUSP22/SYK/NFKBID/PTPRJ/CS…
GO:0002683	BP	GO:0002683	negative regulation of immune system process	346	0.535627	2.08704	9.16712e-13	1.5905e-09	1.40052e-09	1734	tags=31%, list=11%, signal=28%	IL13RA2/C4BPB/ENPP3/LAG3/PLA2G2D/KIR2DL4/KLRD1/KLRC1/CRTAM/PDCD1/GBP1/KLRK1/CD274/SLA2/TBX21/CR1L/IL4I1/CCR2/LILRB1/CCL3/NLRC5/LILRB4/IL31RA/LAX1/SLAMF8/PDCD1LG2/C1QC/IRF1/CST7/TIGIT/SH2D1A/UBASH3A/CD300LF/TNF/CTLA4/PVRIG/SOCS1/HAVCR2/PTPN22/TRIM21/TBC1D10C/CCL28/ISG15/PARP14/NOD2/CD200R1/FGL2/SPN/CD84/SLAMF1/IDO1/SAMHD1/NMI/TREM2/NLRC3/CD80/IL12B/RUNX3/PTPRC/CD74/CD68/FOXP3/LGALS9/NCKAP1L/HMOX1/…
GO:0042832	BP	GO:0042832	defense response to protozoan	20	0.831031	2.08397	2.8261e-05	0.00205373	0.00180842	1672	tags=60%, list=10%, signal=54%	NKG7/BATF2/GBP4/GBP6/IRF4/CCDC88B/IL12B/IL10/MYD88/GBP2/IRF8/TSPAN32
GO:0071222	BP	GO:0071222	cellular response to lipopolysaccharide	175	0.566269	2.08344	3.60522e-08	7.58239e-06	6.67672e-06	2223	tags=35%, list=14%, signal=31%	NLRP7/CXCL9/CCL5/CXCL11/CXCL10/ASS1/KLRK1/CD274/HAMP/TNIP3/LILRB1/CCR5/CCL3/PDCD1LG2/TNF/CMPK2/HAVCR2/GFI1/PTPN22/CXCL13/CD6/NOD2/XBP1/CXCL5/SBNO2/CD80/IL12B/SCIMP/CD68/NFKBIB/EFNB2/IL10/CARD16/IRAK1/MYD88/CASP1/GIT1/LILRB2/TNFRSF1B/NOS2/HCK/NUGGC/LYN/SPI1/NR1H4/IRF8/SHPK/KMO/CD86/CSF2/SIGIRR/SCARB1/NR1H3/CD14/CD180/CD55/CACTIN/PAF1/NOS3/PYCARD/LY86/AXL
GO:0002768	BP	GO:0002768	immune response-regulating cell surface receptor signaling pathway	223	0.556182	2.08254	5.99296e-10	2.44654e-07	2.15431e-07	2334	tags=40%, list=14%, signal=35%	CD8A/KLRD1/KLRC1/KLRC4/GBP1/KLRK1/FFAR2/SLA2/CD38/CLEC6A/LILRB1/LILRB4/KLRC2/KLRC3/LAX1/CD247/SH2D1A/UBASH3A/TRAT1/CTLA4/PVRIG/ZAP70/FPR3/PTPN22/FCGR3A/FCER1G/MICB/BTN3A2/ITK/LCK/CMKLR1/BTN3A3/LCP2/CLEC4E/CD200R1/THEMIS/VAV1/TXK/BTN3A1/GPLD1/LIMK1/PTPRC/MYO1G/FOXP3/NCKAP1L/CD226/THEMIS2/NFAM1/LILRA4/CD8B/DUSP3/PIK3CD/IKBKG/TYROBP/LILRB2/BLNK/HCK/CD300A/LIME1/BTN2A2/LYN/BAX/CD79A/BTK/NFATC2/MAP3K1…
GO:0050863	BP	GO:0050863	regulation of T cell activation	281	0.536804	2.08155	2.31257e-10	1.18883e-07	1.04683e-07	1701	tags=32%, list=10%, signal=29%	ZNF683/LAG3/PLA2G2D/CCL5/CRTAM/KLRK1/CD274/TBX21/IL4I1/CCR2/LILRB1/RASGRP1/LILRB4/IL12RB1/LAX1/PDCD1LG2/CD2/TOX/IRF1/IRF4/TIGIT/TNFSF13B/CD3E/CD27/CTLA4/CYP26B1/SOCS1/CCDC88B/HAVCR2/SIRPG/ZAP70/PTPN22/SASH3/LCK/ICOS/CORO1A/CD6/NOD2/XBP1/FGL2/SPN/SLAMF1/IDO1/VAV1/RASAL3/DOCK8/CD80/IL12B/RUNX3/PTPRC/CD74/SPTA1/FOXP3/LGALS9/RHOH/NCKAP1L/EFNB2/IL10/AIF1/RAC2/ANXA1/CD4/IL2RA/DUSP3/JAK3/IL15/LILRB2/TNF…
GO:0050868	BP	GO:0050868	negative regulation of T cell activation	100	0.612209	2.07672	7.00914e-06	0.000640045	0.000563595	1651	tags=39%, list=10%, signal=35%	LAG3/PLA2G2D/CRTAM/CD274/TBX21/IL4I1/LILRB1/LILRB4/LAX1/PDCD1LG2/IRF1/TIGIT/CTLA4/SOCS1/HAVCR2/PTPN22/FGL2/SPN/IDO1/CD80/RUNX3/CD74/FOXP3/LGALS9/NCKAP1L/IL10/ANXA1/IL2RA/DUSP3/JAK3/LILRB2/TNFAIP8L2/ERBB2/CD300A/BTN2A2/LAPTM5/CD86/ZBTB7B/DUSP22
GO:0071219	BP	GO:0071219	cellular response to molecule of bacterial origin	182	0.562108	2.06813	3.96457e-08	8.21318e-06	7.23215e-06	2225	tags=35%, list=14%, signal=31%	NLRP7/CXCL9/CCL5/CXCL11/CXCL10/ASS1/KLRK1/CD274/HAMP/TNIP3/LILRB1/CCR5/CCL3/PDCD1LG2/TNF/CMPK2/HAVCR2/GFI1/PTPN22/CXCL13/CD6/NOD2/XBP1/CXCL5/TREM2/SBNO2/CD80/IL12B/SCIMP/CD68/NFKBIB/EFNB2/IL10/CARD16/IRAK1/MYD88/CASP1/GIT1/LILRB2/TNFRSF1B/NOS2/HCK/NUGGC/LYN/SPI1/NR1H4/IRF8/SHPK/KMO/CD86/CSF2/SIGIRR/SCARB1/NR1H3/CD14/CD180/CD55/CACTIN/PAF1/NOS3/PYCARD/LY86/AXL/SIRT2
GO:0030593	BP	GO:0030593	neutrophil chemotaxis	91	0.613909	2.06692	6.30314e-06	0.000583251	0.000513584	971	tags=22%, list=6%, signal=21%	CXCL9/CCL5/CXCL11/CXCL10/CCL8/CCL4/CCL18/CCL3/CCL4L1/CXCL13/FCER1G/ITGB2/NOD2/VAV1/CXCL5/CD74/NCKAP1L/RAC2/MPP1/PIK3CD
GO:0071674	BP	GO:0071674	mononuclear cell migration	172	0.565826	2.06509	5.85958e-08	1.14551e-05	1.00868e-05	1284	tags=26%, list=8%, signal=24%	CCL5/CXCL11/CRTAM/CXCL10/CCL8/KLRK1/SPNS2/CCL4/TBX21/CCL18/CCR2/CCR5/CCL3/SLAMF8/CCL4L1/ITGB7/TNF/ITGAL/IL34/ICAM1/ZAP70/CXCL13/CMKLR1/HSD3B7/FUT4/CD200R1/SPN/SLAMF1/DOCK8/TRPM2/CCR1/CXCL16/FUT7/MYO1G/LGALS9/PLA2G7/AIF1/ANXA1/GBA/PIK3CD/IL27RA/LYN/TNFSF14/SPI1
GO:2001185	BP	GO:2001185	regulation of CD8-positive, alpha-beta T cell activation	16	0.849246	2.05336	0.000150117	0.00760447	0.00669616	797	tags=56%, list=5%, signal=54%	CRTAM/CD274/LILRB1/LILRB4/IRF1/SOCS1/PTPN22/RUNX3/NCKAP1L
GO:0051250	BP	GO:0051250	negative regulation of lymphocyte activation	131	0.579187	2.0509	2.87644e-06	0.000304771	0.000268368	1651	tags=34%, list=10%, signal=30%	LAG3/PLA2G2D/CRTAM/CD274/TBX21/IL4I1/LILRB1/LILRB4/LAX1/PDCD1LG2/IRF1/TIGIT/CTLA4/SOCS1/HAVCR2/PTPN22/TBC1D10C/FGL2/SPN/IDO1/CD80/RUNX3/CD74/FOXP3/LGALS9/NCKAP1L/IL10/ANXA1/IL2RA/DUSP3/JAK3/TYROBP/LILRB2/TNFAIP8L2/SAMSN1/ERBB2/CD300A/BTN2A2/LYN/BTK/LAPTM5/CD86/ZBTB7B/DUSP22
GO:0050852	BP	GO:0050852	T cell receptor signaling pathway	111	0.59713	2.04836	3.42003e-06	0.000343986	0.000302898	2241	tags=39%, list=14%, signal=34%	CD8A/GBP1/SLA2/LILRB4/CD247/SH2D1A/UBASH3A/TRAT1/CTLA4/PVRIG/ZAP70/PTPN22/BTN3A2/ITK/LCK/BTN3A3/LCP2/THEMIS/TXK/BTN3A1/PTPRC/FOXP3/CD226/THEMIS2/CD8B/DUSP3/PIK3CD/IKBKG/CD300A/LIME1/BTN2A2/LAPTM5/EZR/STOML2/DUSP22/NFKBID/PTPRJ/CSK/SKAP1/LGALS3/RBCK1/TESPA1/ADA
GO:0045953	BP	GO:0045953	negative regulation of natural killer cell mediated cytotoxicity	14	0.879944	2.04408	1.85768e-05	0.00148187	0.00130487	1042	tags=57%, list=6%, signal=54%	KIR2DL4/KLRD1/KLRC1/LILRB1/HAVCR2/LGALS9/SERPINB9/ARRB2
GO:0050691	BP	GO:0050691	regulation of defense response to virus by host	35	0.728909	2.04371	0.00010012	0.00550973	0.00485162	1736	tags=43%, list=11%, signal=38%	LILRB1/IL12RB1/STAT1/PTPN22/PARP9/MICB/TRIM6/DTX3L/APOBEC3F/IL12B/APOBEC3G/IL15/DDX58/AIM2/RNF216
GO:0002418	BP	GO:0002418	immune response to tumor cell	19	0.826741	2.04365	9.5496e-05	0.00539694	0.0047523	1332	tags=53%, list=8%, signal=48%	PRF1/NKG7/CRTAM/CD274/IL4I1/HAVCR2/IL12B/CD226/PVR/ADAM15
GO:1901623	BP	GO:1901623	regulation of lymphocyte chemotaxis	22	0.798277	2.04089	0.000311783	0.0126167	0.0111097	398	tags=32%, list=2%, signal=31%	CCL5/CXCL10/KLRK1/CCL4/CCR2/CCL3/CXCL13
GO:0071216	BP	GO:0071216	cellular response to biotic stimulus	206	0.54703	2.03858	3.13993e-08	6.80972e-06	5.99633e-06	2225	tags=33%, list=14%, signal=29%	NLRP7/CXCL9/CCL5/CXCL11/CXCL10/ASS1/KLRK1/CD274/HAMP/TNIP3/LILRB1/CCR5/CCL3/PDCD1LG2/TNF/CMPK2/HAVCR2/GFI1/PTPN22/CXCL13/CD6/NOD2/XBP1/CXCL5/TREM2/SBNO2/CD80/IL12B/SCIMP/CD68/NFKBIB/EFNB2/IL10/CARD16/IRAK1/MYD88/CASP1/GIT1/LILRB2/TNFRSF1B/NOS2/HCK/NUGGC/LYN/CDA/SPI1/BTK/NR1H4/IRF8/SHPK/KMO/CD86/CSF2/SYK/SIGIRR/SCARB1/EME1/NR1H3/CD14/CD180/CD55/CACTIN/PAF1/NOS3/PYCARD/LY86/AXL/SIRT2
GO:0043368	BP	GO:0043368	positive T cell selection	36	0.722878	2.03548	4.43072e-05	0.00301463	0.00265455	883	tags=47%, list=5%, signal=45%	TBX21/IL12RB1/CD3G/TOX/IRF4/CD3E/ZAP70/CD3D/SLAMF6/SPN/THEMIS/CTSL/IL12B/PTPRC/CD74/FOXP3/DOCK2
GO:0032623	BP	GO:0032623	interleukin-2 production	60	0.656061	2.03524	3.64069e-05	0.0025782	0.00227025	1566	tags=38%, list=10%, signal=35%	LAG3/GBP1/TBX21/CCR2/LILRB4/IRF4/CD3E/HAVCR2/CARD9/SASH3/NOD2/TRAF2/CD80/PTPRC/FOXP3/ANXA1/CD4/CD83/NR1H4/LAPTM5/EZR/STOML2/CD86
GO:0032663	BP	GO:0032663	regulation of interleukin-2 production	60	0.656061	2.03524	3.64069e-05	0.0025782	0.00227025	1566	tags=38%, list=10%, signal=35%	LAG3/GBP1/TBX21/CCR2/LILRB4/IRF4/CD3E/HAVCR2/CARD9/SASH3/NOD2/TRAF2/CD80/PTPRC/FOXP3/ANXA1/CD4/CD83/NR1H4/LAPTM5/EZR/STOML2/CD86
GO:0031342	BP	GO:0031342	negative regulation of cell killing	21	0.801141	2.03292	0.000107831	0.00586941	0.00516834	1042	tags=48%, list=6%, signal=45%	KIR2DL4/KLRD1/KLRC1/LILRB1/HAVCR2/PTPRC/LGALS9/NCKAP1L/SERPINB9/ARRB2
GO:0046651	BP	GO:0046651	lymphocyte proliferation	239	0.533709	2.0329	1.72168e-09	5.68974e-07	5.01013e-07	1370	tags=28%, list=8%, signal=26%	PLA2G2D/CCL5/CRTAM/CD274/IL4I1/CD38/CCR2/LILRB1/RASGRP1/LILRB4/IL12RB1/PDCD1LG2/IRF1/TNFSF13B/CD3E/CTLA4/P2RX7/CCDC88B/HAVCR2/ZAP70/PTPN22/FCGR3A/IKZF3/MZB1/SASH3/CORO1A/CD6/PSMB10/SPN/SLAMF1/IDO1/RASAL3/DOCK8/BTN3A1/TNFRSF4/CD80/IL12B/PTPRC/CD74/SPTA1/FOXP3/LGALS9/NCKAP1L/IL10/AIF1/RAC2/ANXA1/DOCK2/MYD88/IL2RA/CCND3/JAK3/IL15/TYROBP/LILRB2/IL27RA/CTPS1/TNFRSF1B/ERBB2/CD300A/BTN2A2/LYN/TNFSF14/BA…
GO:0002716	BP	GO:0002716	negative regulation of natural killer cell mediated immunity	15	0.856427	2.03194	9.81888e-05	0.00545144	0.0048003	1042	tags=53%, list=6%, signal=50%	KIR2DL4/KLRD1/KLRC1/LILRB1/HAVCR2/LGALS9/SERPINB9/ARRB2
GO:0048245	BP	GO:0048245	eosinophil chemotaxis	16	0.839366	2.02947	0.000243108	0.0105999	0.00933378	220	tags=31%, list=1%, signal=31%	CCL5/CCL8/CCL4/CCL3/CCL4L1
GO:0002347	BP	GO:0002347	response to tumor cell	31	0.737823	2.02757	0.000130348	0.00677483	0.00596561	1425	tags=45%, list=9%, signal=41%	PRF1/NKG7/CRTAM/CD274/IL4I1/HAVCR2/ABI3/IL12B/CD226/PVR/SPI1/ADAM15/LAPTM5/DAPK1
GO:0032814	BP	GO:0032814	regulation of natural killer cell activation	33	0.729781	2.025	0.000178368	0.00868684	0.00764924	997	tags=36%, list=6%, signal=34%	ZNF683/RASGRP1/KLRC2/TOX/HAVCR2/PTPN22/FCGR3A/IL15RA/IL12B/BLOC1S3/IL15/TYROBP
GO:0032479	BP	GO:0032479	regulation of type I interferon production	88	0.605691	2.02476	1.42404e-05	0.00119792	0.00105483	3185	tags=48%, list=20%, signal=39%	LILRB1/STAT1/IRF1/TLR8/HAVCR2/PTPN22/TRIM21/IRF5/ISG15/IFIH1/IRF7/NMI/NLRC3/TRAIP/IL10/IRAK1/LILRA4/MYD88/RELB/TREX1/IRF8/DDX58/SYK/RNF216/RNF125/CD14/OAS3/TRAF3/CACTIN/PYCARD/CYLD/TLR3/IRF3/GPATCH3/DHX58/TLR9/RIPK2/RNF26/OAS2/TRIM56/PQBP1/G3BP1
GO:0032606	BP	GO:0032606	type I interferon production	88	0.605691	2.02476	1.42404e-05	0.00119792	0.00105483	3185	tags=48%, list=20%, signal=39%	LILRB1/STAT1/IRF1/TLR8/HAVCR2/PTPN22/TRIM21/IRF5/ISG15/IFIH1/IRF7/NMI/NLRC3/TRAIP/IL10/IRAK1/LILRA4/MYD88/RELB/TREX1/IRF8/DDX58/SYK/RNF216/RNF125/CD14/OAS3/TRAF3/CACTIN/PYCARD/CYLD/TLR3/IRF3/GPATCH3/DHX58/TLR9/RIPK2/RNF26/OAS2/TRIM56/PQBP1/G3BP1
GO:0002507	BP	GO:0002507	tolerance induction	24	0.779906	2.02179	0.000173402	0.00850469	0.00748885	1232	tags=50%, list=8%, signal=46%	PDCD1/CD274/LILRB4/CD3E/HAVCR2/ICOS/IDO1/FOXP3/LGALS9/IL2RA/LILRB2/LYN
GO:0032943	BP	GO:0032943	mononuclear cell proliferation	242	0.531586	2.02077	8.91392e-09	2.29121e-06	2.01753e-06	1370	tags=28%, list=8%, signal=26%	PLA2G2D/CCL5/CRTAM/CD274/IL4I1/CD38/CCR2/LILRB1/RASGRP1/LILRB4/IL12RB1/PDCD1LG2/IRF1/TNFSF13B/CD3E/CTLA4/P2RX7/CCDC88B/HAVCR2/ZAP70/PTPN22/FCGR3A/IKZF3/MZB1/SASH3/CORO1A/CD6/PSMB10/SPN/SLAMF1/IDO1/RASAL3/DOCK8/BTN3A1/TNFRSF4/CD80/IL12B/PTPRC/CD74/SPTA1/FOXP3/LGALS9/NCKAP1L/IL10/AIF1/RAC2/ANXA1/DOCK2/MYD88/IL2RA/CCND3/JAK3/IL15/TYROBP/LILRB2/IL27RA/CTPS1/TNFRSF1B/ERBB2/CD300A/BTN2A2/LYN/TNFSF14/BA…
GO:0043367	BP	GO:0043367	CD4-positive, alpha-beta T cell differentiation	73	0.626715	2.02012	2.88384e-05	0.00208477	0.00183576	1740	tags=36%, list=11%, signal=32%	PLA2G2D/TBX21/IL12RB1/RSAD2/TOX/IRF4/SOCS1/SLAMF6/SASH3/SPN/CTSL/FUT7/CD80/IL12B/RUNX3/FOXP3/LGALS9/NCKAP1L/ANXA1/JAK3/RELB/CD83/CD86/ZBTB7B/NFKBID/LY9
GO:0070230	BP	GO:0070230	positive regulation of lymphocyte apoptotic process	14	0.86929	2.01933	4.39452e-05	0.00300473	0.00264583	1478	tags=64%, list=9%, signal=59%	CCL5/PDCD1/CD274/P2RX7/IDO1/LGALS9/IL10/BAX/PRELID1
GO:0070663	BP	GO:0070663	regulation of leukocyte proliferation	211	0.542379	2.0176	2.58156e-08	5.77937e-06	5.08906e-06	1594	tags=31%, list=10%, signal=29%	ENPP3/PLA2G2D/CCL5/CRTAM/CCL8/CD274/CSF2RB/IL4I1/CD38/CCR2/LILRB1/LILRB4/IL12RB1/PDCD1LG2/IRF1/TNFSF13B/CD3E/CTLA4/IL34/CCDC88B/HAVCR2/ZAP70/PTPN22/FCGR3A/IKZF3/MZB1/SASH3/CORO1A/CD6/SPN/SLAMF1/IDO1/RASAL3/TNFRSF4/CD80/IL12B/PTPRC/CD74/SPTA1/FOXP3/LGALS9/NCKAP1L/IL10/AIF1/RAC2/ANXA1/MYD88/IL2RA/JAK3/IL15/TYROBP/LILRB2/IL27RA/TNFRSF1B/ERBB2/CD300A/CSF2RA/BTN2A2/LYN/BTK/BST2/NFATC2/FCRL3/CD86/ZBTB7…
GO:0001911	BP	GO:0001911	negative regulation of leukocyte mediated cytotoxicity	20	0.803323	2.01448	9.34066e-05	0.00533532	0.00469805	1042	tags=50%, list=6%, signal=47%	KIR2DL4/KLRD1/KLRC1/LILRB1/HAVCR2/PTPRC/LGALS9/NCKAP1L/SERPINB9/ARRB2
GO:0002363	BP	GO:0002363	alpha-beta T cell lineage commitment	22	0.787223	2.01263	0.000564574	0.019345	0.0170343	790	tags=41%, list=5%, signal=39%	TBX21/IL12RB1/TOX/IRF4/SLAMF6/SPN/CTSL/IL12B/FOXP3
GO:0002819	BP	GO:0002819	regulation of adaptive immune response	160	0.553323	2.01062	5.52945e-07	7.39997e-05	6.51608e-05	1330	tags=28%, list=8%, signal=26%	C4BPB/KLRD1/KLRC1/CD274/TBX21/CR1L/IL4I1/CCR2/CLEC6A/LILRB1/LILRB4/IL12RB1/LTA/RSAD2/IRF1/TNFSF13B/TNF/P2RX7/HAVCR2/CARD9/SASH3/NOD2/TRAF2/IRF7/SLAMF1/CD48/TREM2/FUT7/CD80/IL12B/PTPRC/FOXP3/NCKAP1L/CD226/IL10/ANXA1/WAS/CD4/JAK3/IL27RA/TNFRSF1B/SAMSN1/PVR/BTK/B2M
GO:1903037	BP	GO:1903037	regulation of leukocyte cell-cell adhesion	276	0.518946	2.00777	1.58598e-09	5.64446e-07	4.97025e-07	1237	tags=28%, list=8%, signal=26%	LAG3/PLA2G2D/CCL5/CRTAM/ASS1/KLRK1/CD274/TBX21/IL4I1/CCR2/LILRB1/RASGRP1/LILRB4/IL12RB1/LAX1/PDCD1LG2/IRF1/TIGIT/TNFSF13B/CD3E/CD27/TNF/CTLA4/SOCS1/CCDC88B/HAVCR2/SIRPG/ZAP70/PTPN22/SASH3/LCK/CCL28/ICOS/FUT4/CORO1A/ITGB2/CD6/NOD2/XBP1/FGL2/SPN/SLAMF1/IDO1/VAV1/RASAL3/DOCK8/FUT7/CD80/IL12B/RUNX3/PTPRC/CD74/SPTA1/FOXP3/LGALS9/RHOH/NCKAP1L/EFNB2/IL10/AIF1/ANXA1/IRAK1/CD4/IL2RA/DUSP3/JAK3/IL15/LILRB2…
GO:0010818	BP	GO:0010818	T cell chemotaxis	24	0.774454	2.00766	0.000209469	0.00985572	0.0086785	1237	tags=38%, list=8%, signal=35%	CCL5/CXCL11/CXCL10/CCR2/CCL3/CXCL13/CXCL16/PIK3CD/TNFSF14
GO:0043373	BP	GO:0043373	CD4-positive, alpha-beta T cell lineage commitment	20	0.800137	2.00649	0.00012385	0.0065612	0.0057775	790	tags=45%, list=5%, signal=43%	TBX21/IL12RB1/TOX/IRF4/SLAMF6/SPN/CTSL/IL12B/FOXP3
GO:0046632	BP	GO:0046632	alpha-beta T cell differentiation	100	0.59047	2.00298	2.60491e-05	0.00193348	0.00170254	1740	tags=34%, list=11%, signal=31%	ZNF683/PLA2G2D/TBX21/EOMES/LILRB4/IL12RB1/RSAD2/TOX/IRF1/IRF4/SOCS1/ZAP70/SLAMF6/SASH3/ITK/SPN/CTSL/FUT7/CD80/IL12B/RUNX3/FOXP3/LGALS9/NCKAP1L/ANXA1/JAK3/RELB/CD83/CD86/ZBTB7B/SYK/NFKBID/GPR18/LY9
GO:0002407	BP	GO:0002407	dendritic cell chemotaxis	26	0.765124	2.00281	0.000607069	0.0201101	0.017708	1284	tags=35%, list=8%, signal=32%	CCL5/CCR2/CCR5/SLAMF8/SLAMF1/TRPM2/CCR1/LGALS9/SPI1
GO:0050670	BP	GO:0050670	regulation of lymphocyte proliferation	191	0.540021	2.00215	3.51966e-07	5.03637e-05	4.4348e-05	1567	tags=31%, list=10%, signal=28%	PLA2G2D/CCL5/CRTAM/CD274/IL4I1/CD38/CCR2/LILRB1/LILRB4/IL12RB1/PDCD1LG2/IRF1/TNFSF13B/CD3E/CTLA4/CCDC88B/HAVCR2/ZAP70/PTPN22/FCGR3A/IKZF3/MZB1/SASH3/CORO1A/CD6/SPN/SLAMF1/IDO1/RASAL3/TNFRSF4/CD80/IL12B/PTPRC/CD74/SPTA1/FOXP3/LGALS9/NCKAP1L/IL10/AIF1/RAC2/ANXA1/MYD88/IL2RA/JAK3/IL15/TYROBP/LILRB2/IL27RA/TNFRSF1B/ERBB2/CD300A/BTN2A2/LYN/BTK/NFATC2/FCRL3/CD86/ZBTB7B
GO:0032944	BP	GO:0032944	regulation of mononuclear cell proliferation	193	0.538861	2.00128	1.81884e-07	2.97006e-05	2.6153e-05	1567	tags=31%, list=10%, signal=28%	PLA2G2D/CCL5/CRTAM/CD274/IL4I1/CD38/CCR2/LILRB1/LILRB4/IL12RB1/PDCD1LG2/IRF1/TNFSF13B/CD3E/CTLA4/CCDC88B/HAVCR2/ZAP70/PTPN22/FCGR3A/IKZF3/MZB1/SASH3/CORO1A/CD6/SPN/SLAMF1/IDO1/RASAL3/TNFRSF4/CD80/IL12B/PTPRC/CD74/SPTA1/FOXP3/LGALS9/NCKAP1L/IL10/AIF1/RAC2/ANXA1/MYD88/IL2RA/JAK3/IL15/TYROBP/LILRB2/IL27RA/TNFRSF1B/ERBB2/CD300A/BTN2A2/LYN/BTK/NFATC2/FCRL3/CD86/ZBTB7B
GO:0002218	BP	GO:0002218	activation of innate immune response	52	0.670742	2.00047	4.031e-05	0.00278359	0.00245111	2258	tags=35%, list=14%, signal=30%	KLRD1/KLRC4/KLRK1/FFAR2/CLEC6A/KLRC2/KLRC3/PYHIN1/ZBP1/TYROBP/HCK/LYN/ZNFX1/SYK/AIM2/PYCARD/NLRC4/MNDA
GO:0009615	BP	GO:0009615	response to virus	327	0.513541	2.00038	1.71587e-10	9.16009e-08	8.06596e-08	2413	tags=31%, list=15%, signal=27%	PRF1/DMBT1/CXCL9/APOBEC3A/CCL5/CXCL10/CCL8/GBP1/CCL4/TBX21/LILRB1/NLRC5/IL12RB1/STAT1/RSAD2/APOBEC3B/IRF1/TLR8/ZBP1/TNF/IFIT2/IFIT3/PTPN22/TRIM21/CARD9/IFITM1/PARP9/MICB/IRF5/ADARB1/ISG15/IFIT5/IFIH1/TRIM6/IRF7/ISG20/FGL2/SLFN13/SLFN11/PIM2/DTX3L/SAMHD1/APOBEC3F/NMI/GBP3/MAP3K14/IL12B/PTPRC/HSPB1/APOBEC3G/IRF9/IFI6/FOXP3/LGALS9/MX1/MYD88/BIRC3/IL15/IKBKG/EXOSC5/TRIM22/EIF5A/TREX1/BAX/ADAR/ZNFX1/B…
GO:0006805	BP	GO:0006805	xenobiotic metabolic process	82	-0.674895	-2.00075	7.19946e-06	0.000653127	0.000575115	1427	tags=32%, list=9%, signal=29%	CYP2C18/CYP2U1/EPHX1/GSTA4/CYP2S1/CYP2J2/UGT1A1/SULT1A1/CMBL/UGT1A10/UGT1A3/UGT1A5/UGT1A4/UGT1A6/SULT1A2/GSTM3/CYP2C8/HNF4A/CYP2E1/ABCB11/CYP2C19/ALDH3A1/GSTM2/AKR1C1/CYP3A7/GSTA1
GO:0010669	BP	GO:0010669	epithelial structure maintenance	27	-0.813936	-2.00989	3.70378e-05	0.00260757	0.00229611	226	tags=37%, list=1%, signal=37%	PBLD/LDB2/VSIG1/MUC13/SERPINA3/TFF1/RBP4/MUC2/TFF3/TFF2
GO:0098754	BP	GO:0098754	detoxification	107	-0.655806	-2.01068	1.53164e-06	0.000175696	0.00015471	1694	tags=24%, list=10%, signal=22%	NFE2L2/DUOX1/SOD3/GPX7/SESN1/DUOX2/MGST2/ABCB6/CYGB/PTGS1/PXDN/FBLN5/PTGS2/GPX2/CD36/GSTM3/GPX3/BMP7/HBA2/HBB/GSTM2/HBA1/AKR1B10/GSTA1/HP/ALB
GO:0097237	BP	GO:0097237	cellular response to toxic substance	92	-0.677717	-2.03711	9.04127e-07	0.000110081	9.69328e-05	1694	tags=28%, list=10%, signal=25%	NFE2L2/DUOX1/SOD3/GPX7/SESN1/DUOX2/MGST2/ABCB6/CYGB/PTGS1/PXDN/FBLN5/PTGS2/GPX2/CD36/GSTM3/GPX3/BMP7/HBA2/HBB/GSTM2/HBA1/AKR1B10/GSTA1/HP/ALB
GO:0030199	BP	GO:0030199	collagen fibril organization	58	-0.730777	-2.04419	5.80336e-06	0.000551716	0.000485817	1824	tags=48%, list=11%, signal=43%	RB1/COLGALT2/SFRP2/NF1/TLL1/COL5A2/AEBP1/EFEMP2/SERPINF2/COL5A1/COL1A2/EMILIN1/COL1A1/SERPINH1/P4HA1/COL13A1/ADAMTS7/DDR2/LUM/COL14A1/COL3A1/FMOD/PXDN/COMP/COL11A2/LOXL1/FOXC2/COL2A1
GO:0045229	BP	GO:0045229	external encapsulating structure organization	272	-0.605935	-2.04438	3.13458e-10	1.50027e-07	1.32107e-07	2405	tags=38%, list=15%, signal=33%	RUNX1/MMP19/RB1/COLGALT2/PHLDB2/MMP28/CREB3L1/TNFRSF1A/CCDC80/CST3/COL27A1/SFRP2/SULF1/ADAMTS9/ADAM10/LRP1/PRDM5/FAP/NTNG2/NF1/FOXF1/TLL1/MMP7/COL5A2/ITGA8/TIE1/LAMB2/RECK/EGFLAM/ENG/AEBP1/LAMB1/EFEMP2/BMP2/FBLN1/HAS2/SERPINF2/COL5A1/KAZALD1/COL1A2/LTBP3/OLFML2A/ADAMTSL3/ZNF469/EMILIN1/SLC2A10/COL1A1/LAMC1/PDGFRA/MMP17/SERPINH1/SMOC2/MMP14/P4HA1/OLFML2B/COL13A1/ADAMTS7/COL15A1/ANTXR1/DDR2/MMP2/LU…
GO:0048706	BP	GO:0048706	embryonic skeletal system development	113	-0.662527	-2.04663	3.24588e-07	4.69301e-05	4.13245e-05	2406	tags=42%, list=15%, signal=36%	HOXB4/HOXC11/SIX2/SATB2/IFT140/DMRT2/SULF1/HOXD10/WDR19/TAPT1/ZEB1/HOXA3/HOXA2/MDFI/TGFB3/CTNNB1/HOXD3/GRHL2/HOXD9/HOXA5/SIX4/SLC2A10/COL1A1/PDGFRA/MMP14/HOXB2/XYLT1/HOXC6/HOXD4/TBX1/SMAD3/EDNRA/HOXB8/HOXC4/GLI3/SIX1/HOXC5/GSC/EYA1/HOXA1/HOXD1/ALX1/FOXC2/BMP7/SHH/FGF9/RBP4/COL2A1
GO:0098869	BP	GO:0098869	cellular oxidant detoxification	76	-0.699173	-2.05422	1.61237e-06	0.000183441	0.00016153	1694	tags=30%, list=10%, signal=27%	NFE2L2/DUOX1/SOD3/GPX7/SESN1/DUOX2/MGST2/CYGB/PTGS1/PXDN/FBLN5/PTGS2/GPX2/CD36/GPX3/BMP7/HBA2/HBB/GSTM2/HBA1/GSTA1/HP/ALB
GO:0043062	BP	GO:0043062	extracellular structure organization	272	-0.613481	-2.06984	6.89057e-11	4.34732e-08	3.82806e-08	2405	tags=38%, list=15%, signal=33%	RUNX1/MMP19/RB1/COLGALT2/PHLDB2/MMP28/CREB3L1/TNFRSF1A/CCDC80/CST3/COL27A1/SFRP2/SULF1/ADAMTS9/ADAM10/LRP1/PRDM5/FAP/NTNG2/NF1/FOXF1/TLL1/MMP7/COL5A2/ITGA8/TIE1/LAMB2/RECK/EGFLAM/ENG/AEBP1/LAMB1/EFEMP2/BMP2/FBLN1/HAS2/SERPINF2/COL5A1/KAZALD1/COL1A2/LTBP3/OLFML2A/ADAMTSL3/ZNF469/EMILIN1/SLC2A10/COL1A1/LAMC1/PDGFRA/MMP17/SERPINH1/SMOC2/MMP14/P4HA1/OLFML2B/COL13A1/ADAMTS7/COL15A1/ANTXR1/DDR2/MMP2/LU…
GO:0030198	BP	GO:0030198	extracellular matrix organization	271	-0.614713	-2.07429	2.01053e-11	1.74414e-08	1.53581e-08	2405	tags=38%, list=15%, signal=33%	RUNX1/MMP19/RB1/COLGALT2/PHLDB2/MMP28/CREB3L1/TNFRSF1A/CCDC80/CST3/COL27A1/SFRP2/SULF1/ADAMTS9/ADAM10/LRP1/PRDM5/FAP/NTNG2/NF1/FOXF1/TLL1/MMP7/COL5A2/ITGA8/TIE1/LAMB2/RECK/EGFLAM/ENG/AEBP1/LAMB1/EFEMP2/BMP2/FBLN1/HAS2/SERPINF2/COL5A1/KAZALD1/COL1A2/LTBP3/OLFML2A/ADAMTSL3/ZNF469/EMILIN1/SLC2A10/COL1A1/LAMC1/PDGFRA/MMP17/SERPINH1/SMOC2/MMP14/P4HA1/OLFML2B/COL13A1/ADAMTS7/COL15A1/ANTXR1/DDR2/MMP2/LU…
GO:1990748	BP	GO:1990748	cellular detoxification	88	-0.69684	-2.08164	4.75008e-07	6.59311e-05	5.80559e-05	1694	tags=30%, list=10%, signal=27%	NFE2L2/DUOX1/SOD3/GPX7/SESN1/DUOX2/MGST2/ABCB6/CYGB/PTGS1/PXDN/FBLN5/PTGS2/GPX2/CD36/GSTM3/GPX3/BMP7/HBA2/HBB/GSTM2/HBA1/AKR1B10/GSTA1/HP/ALB

### Sheet: B. MF
	ONTOLOGY	ID	Description	setSize	enrichmentScore	NES	pvalue	p.adjust	qvalue	rank	leading_edge	core_enrichment
GO:0008009	MF	GO:0008009	chemokine activity	39	0.793303	2.28337	6.03496e-07	7.97764e-05	7.02475e-05	689	tags=33%, list=4%, signal=32%	CXCL9/CCL5/CXCL11/CXCL10/CCL8/CCL4/CCL18/CCL3/CCL4L1/CXCL13/CCL28/CXCL5/CXCL16
GO:0140375	MF	GO:0140375	immune receptor activity	118	0.632266	2.21977	1.62455e-08	3.75812e-06	3.30923e-06	1109	tags=33%, list=7%, signal=31%	IL13RA2/KIR2DL4/KLRD1/KLRC1/KLRK1/CXCR3/CSF2RB/CCR2/CXCR6/LILRB1/CCR5/KLRC2/IL12RB1/IL2RB/IL31RA/IL21R/IL12RB2/FCGR1A/FPR3/FCGR3A/FCER1G/PRLR/GFRA1/CMKLR1/IL2RG/IL15RA/CD200R1/IL10RA/CCR1/IL12B/CD74/IL18RAP/LILRA4/CD4/IL2RA/LILRB2/IL27RA/LILRB5/CSF2RA
GO:0048020	MF	GO:0048020	CCR chemokine receptor binding	29	0.824946	2.2026	1.88319e-06	0.00020911	0.000184133	398	tags=31%, list=2%, signal=30%	CCL5/CCL8/CCL4/CCL18/CCR2/CCL3/CCL4L1/STAT1/CXCL13
GO:0042288	MF	GO:0042288	MHC class I protein binding	17	0.884297	2.14192	2.18723e-06	0.00023534	0.000207229	1393	tags=71%, list=9%, signal=65%	CD8A/KLRK1/CD244/TAP1/LILRB1/TAP2/TAPBP/TUBB4B/PILRA/CD8B/LILRB2/TUBB
GO:0023023	MF	GO:0023023	MHC protein complex binding	19	0.832577	2.05807	6.20793e-05	0.00374	0.00329327	1353	tags=53%, list=8%, signal=48%	CD8A/KLRD1/KLRC1/LILRB1/KLRC2/CD74/CD4/LILRB2/B2M/ATP1B1
GO:0016209	MF	GO:0016209	antioxidant activity	64	-0.706779	-2.02119	5.62369e-06	0.000538323	0.000474023	1618	tags=28%, list=10%, signal=25%	DUOX1/SOD3/GPX7/DUOX2/MGST2/CYGB/PTGS1/PXDN/PTGS2/GPX2/GPX3/HBA2/HBB/GSTM2/HBA1/GSTA1/HP/ALB
GO:0005201	MF	GO:0005201	extracellular matrix structural constituent	142	-0.660289	-2.09763	1.56742e-08	3.72296e-06	3.27827e-06	1823	tags=46%, list=11%, signal=41%	FBN1/COL5A2/SPON1/LAMB2/AEBP1/PODN/OGN/MGP/LAMB1/MATN3/EFEMP2/FBLN1/COL5A1/DCN/COL1A2/COL21A1/THBS1/EMILIN1/COL1A1/LAMC1/MATN2/PCOLCE/HSPG2/COL13A1/TINAGL1/COL15A1/TECTA/LUM/NID2/DSPP/SPARC/COL14A1/THBS2/COL3A1/LAMA4/LTBP2/FMOD/COL18A1/COL4A5/PXDN/LAMA2/MFAP4/COL8A1/BGN/COL4A2/COL4A1/ACAN/VCAN/FBLN5/COL16A1/IGFBP7/COMP/MXRA5/ELN/HMCN1/SRPX2/COL4A6/COL9A3/COL11A2/NID1/COL9A1/ASPN/PRELP/COL25A1/COL…
GO:0019825	MF	GO:0019825	oxygen binding	23	-0.874416	-2.10719	2.00274e-06	0.000220619	0.000194267	946	tags=43%, list=6%, signal=41%	CYGB/NOX4/CYP2E1/CYP2C19/HBA2/HBB/HBA1/CYP19A1/CYP3A7/ALB
GO:0030020	MF	GO:0030020	extracellular matrix structural constituent conferring tensile strength	41	-0.81172	-2.15224	7.38368e-07	9.40234e-05	8.27928e-05	1275	tags=49%, list=8%, signal=45%	COL5A1/COL1A2/COL21A1/COL1A1/COL13A1/COL15A1/COL14A1/COL3A1/COL18A1/COL4A5/COL8A1/COL4A2/COL4A1/COL16A1/COL4A6/COL9A3/COL11A2/COL9A1/COL25A1/COL2A1

### Sheet: C. CC
	ONTOLOGY	ID	Description	setSize	enrichmentScore	NES	pvalue	p.adjust	qvalue	rank	leading_edge	core_enrichment
GO:0001772	CC	GO:0001772	immunological synapse	41	0.713004	2.05782	5.96473e-05	0.00363116	0.00319743	2214	tags=56%, list=14%, signal=49%	CRTAM/GZMA/GZMB/IL4I1/CD3E/HAVCR2/ICAM1/ZAP70/LCK/CORO1A/CD6/SCIMP/RHOH/CD53/DUSP3/EZR/STOML2/LAT/CD37/PTPRJ/SKAP1/LGALS3/SOCS6
GO:0009897	CC	GO:0009897	external side of plasma membrane	318	0.528436	2.0485	3.11657e-11	2.40323e-08	2.11617e-08	923	tags=25%, list=6%, signal=25%	LY6G6C/CA4/IL13RA2/CXCL9/CEACAM5/LRP2/ENPP3/LAG3/ITGAD/CD8A/KLRD1/KLRC1/FASLG/KLRC4/PDCD1/CXCL10/SLAMF7/KLRK1/CD274/CXCR3/CD244/CSF2RB/TNFRSF18/ITGAE/CCR2/CXCR6/CLEC6A/LILRB1/CCR5/TNFRSF9/KLRC2/KLRC3/IL12RB1/IL2RB/IL31RA/FCRL6/CD3G/PDCD1LG2/CD2/IL21R/TLR8/CD3E/RTN4R/IL12RB2/CD27/TNF/ITGAL/CTLA4/P2RX7/ICAM1/ANPEP/CD3D/FCGR3A/FCER1G/TMC1/PRLR/GFRA1/SLAMF6/MICB/BTN3A2/IL2RG/BTN3A3/ITGB2/CD6/CLEC4E/C…
GO:0044194	CC	GO:0044194	cytolytic granule	13	0.87766	2.01272	0.000111967	0.00604708	0.00532478	618	tags=46%, list=4%, signal=44%	PRF1/GNLY/GZMH/NKG7/GZMB/SERPINB1
GO:0016342	CC	GO:0016342	catenin complex	20	-0.860161	-2.02372	1.71515e-05	0.00140037	0.0012331	1614	tags=60%, list=10%, signal=54%	CTNNB1/CDHR3/CDH5/DCHS1/CDH11/CDH26/CDH13/CDH2/CDH6/CDH8/CDH23/CDH17
GO:0005604	CC	GO:0005604	basement membrane	85	-0.687158	-2.05251	1.84808e-06	0.000206866	0.000182157	1844	tags=44%, list=11%, signal=39%	NTNG2/FBN1/VWA2/LAMB2/EGFLAM/LAMB1/EFEMP2/FBLN1/COL5A1/DST/LAMC1/SERPINF1/SMOC2/HSPG2/COL15A1/NID2/SPARC/THBS2/LAMA4/ADAMTS1/COL18A1/COL4A5/LAMA2/COL8A1/COL4A2/COL4A1/LAMC3/ATRNL1/HMCN1/COL4A6/COL9A3/NID1/LOXL1/FREM1/COL9A1/USH2A/COL2A1
